# Validation of breath biomarkers for obstructive sleep apnea

**DOI:** 10.1101/2021.03.16.21253612

**Authors:** Nora Nowak, Anna Engler, Sira Thiel, Anna S. Stöberl, Pablo Sinues, Renato Zenobi, Malcolm Kohler

## Abstract

**Background and objectives:** Obstructive sleep apnea (OSA) is an underdiagnosed respiratory disease with negative metabolic and cardiovascular effects. The current gold standard for diagnosing OSA is in-hospital polysomnography, a time-consuming and costly procedure, often inconvenient for the patient. Recent studies revealed evidence for the potential of breath analysis for the diagnosis of OSA based on a disease-specific metabolic pattern. However, none of these findings were validated in a larger and broader cohort, an essential step for its application in clinics.

**Methods:** In the present study, we validated a panel of breath biomarkers in a cohort of patients with possible OSA (N = 149). These markers were previously identified in our group by secondary electrospray ionization high-resolution mass spectrometry (SESI-HRMS).

**Results:** Here, we could confirm significant differences between metabolic patterns in exhaled breath from OSA patients compared to control subjects without OSA as well as the association of breath biomarker levels with disease severity. Our prediction of the diagnosis for the patients from this completely independent validation study using a classification model trained on the data from the previous study resulted in an area under the receiver operating characteristic curve of 0.66, which is comparable to questionnaire-based OSA screenings.

**Conclusions:** Thus, our results suggest that breath analysis by SESI-HRMS could be used to screen for OSA. Its true predictive power should be tested in combination with OSA screening questionnaires.

**Clinical trial:** **“**Mass Spectral Fingerprinting in Obstructive Sleep Apnoea”, NCT02810158, www.ClinicalTrials.gov
