## supplemental table S1 for "Validation of breath biomarkers for obstructive sleep apnea"

### Sheet: Tabelle1
Table S1: Results from statistical analysis of validation data for all 78 features that have been reported previously as potential biomarkers of OSA. (see separate spreadsheet)
metabolite identification		Pilot Study (Training Set)					Validation Study
name	class	m/z	significant difference between groups	correlation with delta ODI	Pearson correlation coefficient	selected as predictor for classification	m/z	Spearman correlation coefficient ODI	p correlation ODI	q correlation ODI	Spearman correlation coefficient ESS	p correlation ESS	q correlation ESS	p between groups (stratification 1)	q between groups (stratification 1)	log2 fold change between groups (stratification 1)	p between groups (stratification 2)	q between groups (stratification 2)	log2 fold change between groups (stratification 2)
M1	unknown	53.0391	no	no		yes	53.0374	0.1	0.237	0.079	0.08	0.37	0.34	0.314	0.223	0.19	0.032	0.015	0.48
isoprene	terpenes	69.0693	yes	no		yes	69.0698	0.06	0.454	0.119	-0.01	0.88	0.41	0.714	0.37	-0.01	0.314	0.075	0.1
M2	unknown	71.0487	no	no		yes	71.0493	0	0.989	0.2	-0.02	0.85	0.41	0.942	0.446	0.07	0.547	0.099	0.13
M3	unknown	79.0409	no	no		yes	79.0392	0.2	0.016	0.02	-0.06	0.49	0.34	0.094	0.143	0.51	0.067	0.024	0.71
M4	unknown	81.0328	no	no		yes	81.0338	0.1	0.225	0.077	-0.06	0.44	0.34	0.546	0.331	0	0.157	0.047	0.11
M5	unknown	81.0525	yes	no		no	81.0525	0.06	0.466	0.12	0.19	0.02	0.19	0.153	0.152	0.46	0.051	0.021	0.74
M6	unknown	83.0854	no	no		yes	83.0853	0.19	0.021	0.022	0.16	0.05	0.19	0.037	0.088	0.27	0.03	0.015	0.48
4-hydroxy-2-butenal	unsaturated aldehydes	87.0439	no	no		yes	87.0442	0.05	0.575	0.129	-0.03	0.69	0.37	0.634	0.342	0.24	0.387	0.083	0.27
M7	unknown	88.0472	no	no		yes	88.0502	-0.11	0.163	0.072	-0.05	0.53	0.34	0.365	0.246	-0.19	0.281	0.073	-0.36
M8	unknown	91.0413	yes	no		no	91.0393	0.02	0.77	0.162	0.06	0.44	0.34	0.993	0.455	0.03	0.26	0.072	0.17
M9	unknown	93.0574	no	no		yes	93.0548	0.19	0.022	0.022	-0.1	0.24	0.34	0.213	0.184	0.43	0.179	0.051	0.52
M10	unknown	95.0494	no	no		yes	95.0491	0.08	0.314	0.097	-0.05	0.58	0.34	0.447	0.286	0.09	0.314	0.075	0.12
M11	unknown	97.0285	yes	no		no	97.0294	0.05	0.569	0.129	-0.02	0.83	0.41	0.288	0.221	0.04	0.611	0.105	0.01
2-ethylfuran	furanes	97.0647	yes	no		yes	97.0646	0.23	0.005	0.017	0.1	0.25	0.34	0.009	0.068	0.38	0.005	0.004	0.8
M12	unknown	101.06	no	no		yes	101.06	0.11	0.183	0.072	0.06	0.47	0.34	0.169	0.16	0.44	0.064	0.024	0.49
2-pentenal (NH4+ adduct)	unsaturated aldehydes	102.091	yes	no		yes	102.091	0.23	0.005	0.017	0.07	0.43	0.34	0.029	0.087	0.43	0.003	0.004	0.75
M13	unknown	103.094	no	no		yes	103.095	0.2	0.013	0.02	0.05	0.55	0.34	0.047	0.088	0.55	0.019	0.011	0.95
M14	unknown	104.049	yes	no		no	104.046	-0.07	0.42	0.114	0	0.96	0.43	0.819	0.407	-0.29	0.442	0.087	-0.53
M15	unknown	105.055	yes	no		no	105.055	0.12	0.161	0.072	0.09	0.3	0.34	0.128	0.144	0.63	0.067	0.024	0.82
M16	unknown	109.028	yes	no		yes	109.028	-0.05	0.545	0.127	-0.1	0.25	0.34	0.296	0.221	-0.25	0.531	0.098	-0.33
M17	unknown	109.065	yes	no		no	109.065	0.11	0.194	0.074	0.12	0.15	0.3	0.113	0.143	0.34	0.143	0.045	0.41
M18	unknown	110.068	no	no		yes	110.071	0.08	0.362	0.107	0.06	0.46	0.34	0.099	0.143	0.12	0.414	0.085	-0.1
2-propylfuran	furanes	111.08	yes	yes	0.4	yes	111.08	0.27	0.001	0.011	0.1	0.21	0.34	0.003	0.068	0.41	0.004	0.004	0.56
M19	unknown	112.021	no	no		yes	112.016	0.01	0.882	0.183	0.05	0.58	0.34	0.68	0.358	0.08	0.314	0.075	0.31
M20	unknown	122.084	yes	no		no	122.081	0.21	0.012	0.02	0.03	0.68	0.37	0.01	0.068	0.49	0.005	0.004	0.8
M21	unknown	123.117	no	no		yes	123.117	0.1	0.205	0.075	-0.03	0.7	0.37	0.148	0.151	0.16	0.375	0.083	-0.06
M22	unknown	124.084	yes	no		no	124.084	0.14	0.09	0.053	0.15	0.06	0.22	0.024	0.081	0.26	0.036	0.017	0.41
2-Butylfuran	furanes	125.096	yes	yes	0.44	no	125.096	0.23	0.004	0.017	0.13	0.13	0.28	0.005	0.068	0.26	0.001	0.004	0.48
M23	unknown	128.07	no	no		yes	128.07	0.13	0.114	0.058	0.19	0.02	0.19	0.042	0.088	0.27	0.002	0.004	0.35
M24	unknown	129.018	no	no		yes	129.018	-0.15	0.066	0.043	-0.05	0.52	0.34	0.094	0.143	-0.19	0.281	0.073	-0.28
4-hydroxy-2-heptenal	unsaturated aldehydes	129.091	yes	yes	0.48	no	129.091	0.2	0.015	0.02	0.13	0.11	0.26	0.022	0.081	0.42	0.003	0.004	0.83
M25	unknown	131.06	yes	no		yes	131.057	-0.07	0.365	0.107	0	0.98	0.44	0.949	0.446	-0.64	0.915	0.145	-0.5
M26	unknown	135.044	yes	no		no	135.044	0.05	0.532	0.127	0.06	0.45	0.34	0.521	0.322	0.3	0.137	0.044	0.34
benzothiazole	thiazoles	136.022	yes	no		no	136.021	0.2	0.016	0.02	-0.04	0.62	0.35	0.019	0.081	0.4	0.025	0.014	0.5
M27	unknown	136.047	yes	no		yes	136.051	-0.06	0.485	0.123	0.19	0.02	0.19	0.96	0.446	-0.18	0.401	0.084	-0.03
M28	unknown	137.059	yes	yes	0.44	no	137.059	-0.05	0.513	0.126	0.06	0.48	0.34	0.608	0.342	-0.16	0.697	0.113	0.04
M29	unknown	138.017	yes	no		yes	138.017	0.11	0.18	0.072	-0.07	0.43	0.34	0.107	0.143	0.15	0.387	0.083	0.1
M30	unknown	138.057	yes	no		no	138.055	-0.09	0.252	0.083	0.05	0.56	0.34	0.883	0.427	-0.16	0.991	0.155	-0.13
2-pentylfuran	furanes	139.112	yes	yes	0.38	yes	139.112	0.11	0.197	0.074	0.17	0.04	0.19	0.04	0.088	0.26	0.002	0.004	0.57
4-hydroxy-2-octenal (NH4+ adduct)	unsaturated aldehydes	143.106	no	yes	0.42	no	143.106	0.16	0.048	0.036	0.13	0.11	0.26	0.036	0.088	0.12	0.006	0.005	0.25
M31	unknown	147.055	yes	no		yes	147.051	-0.05	0.549	0.127	-0.08	0.33	0.34	0.64	0.342	0.01	0.314	0.075	-0.52
M32	unknown	149.097	yes	no		no	149.096	0.11	0.176	0.072	0.21	0.01	0.19	0.126	0.144	0.3	0.019	0.011	0.38
M33	unknown	151.112	no	no		yes	151.112	0.05	0.521	0.126	0.06	0.47	0.34	0.256	0.208	0.16	0.531	0.098	-0.08
M34	unknown	152.07	yes	yes	0.42	no	152.071	0.13	0.104	0.055	0.02	0.82	0.41	0.178	0.164	0.23	0.045	0.02	0.55
M35	unknown	154.065	yes	no		no	154.07	-0.13	0.104	0.055	-0.05	0.53	0.34	0.216	0.184	-0.32	0.428	0.085	-0.2
M36	unknown	158.124	yes	no		no	158.125	0.16	0.048	0.036	0.14	0.09	0.25	0.044	0.088	0.12	0.003	0.004	0.67
M37	unknown	160.061	no	no		yes	160.06	-0.06	0.504	0.126	0.14	0.09	0.25	0.798	0.402	0.25	0.714	0.115	0.3
4-hydroxy-2-octenal	unsaturated aldehydes	160.133	yes	yes	0.42	no	160.133	0.18	0.026	0.023	0.16	0.05	0.19	0.02	0.081	0.47	0.001	0.003	0.85
M38	unknown	164.07	no	yes	0.41	no	164.069	-0.01	0.912	0.187	-0.05	0.54	0.34	0.735	0.376	0.18	0.645	0.108	0.13
M39	unknown	165.127	no	no		yes	165.127	0.19	0.019	0.022	0.1	0.24	0.34	0.046	0.088	0.41	0.005	0.004	0.54
M40	unknown	167.106	yes	no		no	167.107	0.06	0.439	0.117	0.05	0.52	0.34	0.145	0.151	0.15	0.157	0.047	0.19
M41	unknown	169.087	yes	no		no	169.086	0.1	0.209	0.075	0.11	0.2	0.34	0.318	0.223	0.25	0.051	0.021	0.39
2-undecenal	unsaturated aldehydes	169.158	no	yes	0.38	no	169.159	0.11	0.17	0.072	0.09	0.3	0.34	0.36	0.246	0.16	0.04	0.018	0.33
M42	unknown	175.112	yes	no		yes	175.113	0.21	0.01	0.02	0.16	0.05	0.19	0.007	0.068	0.41	0.001	0.003	0.64
2-(methylthio)benzothiazole	thiazoles	182.009	yes	no		yes	182.009	0.08	0.36	0.107	-0.1	0.23	0.34	0.64	0.342	0.2	0.595	0.105	-0.07
M43	unknown	182.09	no	yes	0.38	no	182.081	0.12	0.146	0.071	0.14	0.09	0.25	0.064	0.11	0.18	0.001	0.004	0.55
4-(hexyloxy)phenol	benzenoids	195.138	no	yes	0.38	no	195.138	0.15	0.076	0.048	0.06	0.45	0.34	0.111	0.143	0.34	0.01	0.008	0.62
M44	unknown	207.138	no	yes	0.38	no	207.138	0.15	0.065	0.043	0.02	0.82	0.41	0.245	0.204	0.35	0.028	0.015	0.58
M45	unknown	208.178	no	no		yes	208.177	0.15	0.06	0.043	0.06	0.49	0.34	0.117	0.143	0.19	0.387	0.083	0.16
M46	unknown	209.117	no	yes	0.4	no	209.117	0.18	0.025	0.023	-0.03	0.69	0.37	0.111	0.143	0.54	0.026	0.014	0.75
M47	unknown	209.154	yes	no		no	209.154	0.2	0.016	0.02	0.03	0.72	0.37	0.057	0.102	0.37	0.012	0.008	0.68
M48	unknown	210.157	no	no		yes	210.157	0.24	0.004	0.017	0.02	0.83	0.41	0.02	0.081	0.5	0.014	0.01	0.67
M49	unknown	211.132	no	yes	0.38	no	211.133	0.2	0.015	0.02	0.17	0.04	0.19	0.025	0.081	0.42	0.002	0.004	0.67
M50	unknown	221.153	no	yes	0.38	no	221.154	-0.07	0.414	0.114	-0.08	0.34	0.34	0.42	0.273	-0.2	0.102	0.036	-0.35
M51	unknown	221.19	yes	no		no	221.19	-0.05	0.583	0.129	0.01	0.86	0.41	0.621	0.342	-0.06	0.611	0.105	-0.23
M52	unknown	223.133	no	yes	0.44	no	223.133	0.14	0.098	0.055	-0.05	0.55	0.34	0.169	0.16	0.44	0.349	0.08	0.49
M53	unknown	227.127	no	yes	0.43	no	227.128	0.14	0.09	0.053	0.06	0.46	0.34	0.305	0.223	0.36	0.057	0.022	0.72
M54	unknown	228.069	no	no		yes	228.064	-0.18	0.03	0.025	-0.05	0.58	0.34	0.119	0.143	-0.37	0.119	0.04	-0.4
M55	unknown	231.174	no	no		yes	231.175	0.11	0.169	0.072	0.1	0.24	0.34	0.19	0.17	0.06	0.281	0.073	0.23
M56	unknown	233.154	no	yes	0.41	no	233.153	0.04	0.614	0.134	0.01	0.86	0.41	0.399	0.265	0.23	0.179	0.051	0.31
M57	unknown	237.112	no	yes	0.4	no	237.113	0.07	0.42	0.114	-0.01	0.93	0.43	0.602	0.342	0.11	0.428	0.085	0.17
M58	unknown	243.121	no	yes	0.38	no	243.122	0.1	0.222	0.077	0.09	0.26	0.34	0.481	0.302	0.09	0.137	0.044	0.35
M59	unknown	247.17	no	yes	0.46	no	247.169	0.03	0.757	0.161	0.04	0.61	0.35	0.589	0.342	0.1	0.645	0.108	0.13
M60	unknown	249.148	no	yes	0.38	no	249.149	0.12	0.149	0.071	0.05	0.56	0.34	0.143	0.151	0.2	0.337	0.079	0.2
M61	unknown	249.185	no	yes	0.45	no	249.185	-0.08	0.308	0.097	0.07	0.37	0.34	0.264	0.21	-0.06	0.485	0.092	0.07
2-ethylhexyl-4-hydroxybenzoate	benzenoids	251.164	no	yes	0.43	no	251.164	0.03	0.732	0.158	0.06	0.46	0.34	0.57	0.34	-0.07	0.662	0.109	0.05
M62	unknown	263.163	no	yes	0.38	no	263.165	0.09	0.281	0.09	0.04	0.61	0.35	0.292	0.221	0.27	0.611	0.105	0.18
M63	unknown	313.113	no	yes	0.4	no	313.114	-0.07	0.413	0.114	0.06	0.48	0.34	0.84	0.412	-0.16	0.485	0.092	-0.44
